# Identification of Blood miRNA Biomarkers in Systemic Tuberculosis through Metadata Analysis

**DOI:** 10.1101/2025.08.12.25333471

**Authors:** Swathi Chadalawada, SR. Rathinam, Bharanidharan Devarajan

**Affiliations:** Department of Microbiology and Bioinformatics, Aravind Medical Research Foundation, Madurai - 625020, Tamil Nadu, India; Biomedical Sciences, Madurai Kamaraj University, Madurai - 625021, India; Uvea services, Aravind Eye Hospital, Madurai, India

**Keywords:** Active tuberculosis, Latent tuberculosis, Metadata, Small-RNA sequencing, Transcriptome, *Mycobacterium tuberculosis*

## Abstract

Individual studies of miRNA analysis from small-RNA sequencing data can produce contradicting results. However, metadata analysis is used to overcome inconsistent findings between different studies. Thus, we aim to identify dysregulated miRNAs in systemic tuberculosis (TB) patients through metadata analysis using small-RNA sequencing data. 131 samples from seven different datasets were downloaded from the Sequence Read Archive (SRA) database. Among them, 45 were healthy controls, 47 with active TB, and 39 with Latent TB (LTB). First, we identified differentially expressed (DEs) miRNAs in active TB and LTB samples compared to controls. A total of 52 miRNAs were filtered based on their role in TB-specific, active TB, LTB-specific, and disease progression. These miRNAs may play an important role in TB disease progression from LTB to active TB. Subsequently, we performed gene enrichment and network analysis for both upregulated and downregulated miRNAs. From that, we selected eight miRNAs, hsa-miR-155-5p, hsa-miR-223-3p, hsa-miR-32-3p, hsa-miR-374a-3p, hsa-miR-374a-5p, hsa-miR-582-5p, hsa-miR-320d, and miR-122-5p served as biomarkers based on their role in TB pathogenesis through PI3K-Akt signaling pathway, TNF-signaling pathway, phagosome, and NOD-like signaling pathway. For the first time, we performed a metadata analysis with small-RNA sequencing data from publicly available datasets and identified miRNAs that could serve as biomarkers for systemic TB, which require further experimental confirmation.
