## Supplementary material for "Identification of Blood miRNA Biomarkers in Systemic Tuberculosis through Metadata Analysis": Suplementary Tables: Supplementar Table S12.xlsx

### Sheet: Sheet1
Supplementary Table S12. Gene expression data from Transcriptome
S.NO.	Transcriptome Data	Expression	References
1	GPRC5A,SLC6A9,XAF1,ANLN,TIMP3,MTRNR2L1,CFHR4,SOCS2,TLR1,NCAPG,PKMYT1,MYBL2,SRXN1,HYDIN,GALT,HSPA4L,CD40,PIM1,CLEC4D,TFRC,TXN,TNFRSF9,DCUN1D3,LITAF,LDLRAD2,CHST1,SERPINB9,GCH1,CRADD,LIMK1,TGM2,CPM,MATN2,ROBO1,RGS16,C7orf57,BMP10,RASSF8,MAATS1,PALD1,BHLHE22,RNF24,CCNG2,SNAP23,ANKRD10,NFAT5,RBM6,DR1,C6orf62,RSF1,CASP2,SEL1L,CAB39,ZFYVE16,FAR1,MAP3K1,RSBN1,ADAM10,LYST,HIPK3,CDC42SE2,PKN2,PCBP2,CREB1,…	Upregulated genes in TB	S Wang et al.,2019, QL Ruan et al., 2021, E. Lesho et al., 2011, J Maertzdorf et al.,2011, Verhagen et al., 2013, JG Burel et al.,2018, X Geng et al., 2022, A Alam et al., 2021, MT Reichmann et al.,2021, M pomaznoy et al., 2020, Bah S et al.,2018
2	SLC12A5,PTPRB,FAM131B,TGFBI,EPHA1,PDK4,SLC37A2,EFNA5,AGAP1,FOXD2,PTAFR,ADRB2,AIFM1,BCL2,BNIP3,BTG1,CD28,CRTAM,FASLG,NPM1,RAD21,SIRT1,SON,TRAF5,BANK1,PIK3IP1,AK5,TXK,CCR7,3-Mar,ACPP,BTBD10,C18orf21,CCNJL,DDX52,DNAJB5,FBXO45,FKTN,GSTCD,HPS6,MAP7,MPZL3,PHF19,PLAG1,PLEKHA8,RBAK,RPUSD2,SH3BP5L,SLC9A9,TIMM8B,TNFSF14,TTLL4,ADGRA2,AKAP7,ANKRD26,BHLHE41,CARD14,CFAP54,CHRNA2,CPED1,FSD1L,GDF11,HAS3,LIPT2,LR…	Downregulated genes in TB
